# Inference of causal relationships based on the genetics of cardiometabolic traits and conditions unique to females in >50,000 participants

**DOI:** 10.1101/2022.02.02.22269844

**Authors:** Brenda Xiao, Digna R. Velez Edwards, Anastasia Lucas, Theodore Drivas, Kathryn Gray, Brendan Keating, Chunhua Weng, Gail P. Jarvik, Hakon Hakonarson, Leah Kottyan, Noemie Elhadad, Regeneron Genetics Center, Wei-Qi Wei, Yuan Luo, Dokyoon Kim, Marylyn Ritchie, Shefali Setia Verma

**Affiliations:** University of Pennsylvania; Division of Quantitative Sciences, Department of Obstetrics and Gynecology, Vanderbilt University Medical Center; Department of Genetics, University of Pennsylvania; Brigham and Women’s Hospital Department of Obstetrics and Gynecology; Department of Surgery, University of Pennsylvania; Department of Biomedical Informatics, Columbia University; Departments of Medicine (Medical Genetics) and Genome Sciences, University of Washington Medical Center; Center for Applied Genomics, Children’s Hospital of Philadelphia; Center for Autoimmune Genomics and Etiology and Division of Allergy & Immunology, Cincinnati Children’s Hospital Medical Center, Department of Pediatrics, University of Cincinnati; Department of Biomedical Informatics, Vanderbilt University Medical Center; Department of Preventive Medicine, Feinberg School of Medicine, Northwestern University; Department of Biostatistics and Epidemiology, University of Pennsylvania; Department of Pathology and Laboratory Medicine, University of Pennsylvania

## Abstract

**Background:** Cardiometabolic diseases are highly comorbid and associated with poor health outcomes. However, the investigation of the relationship between the genetic predisposition to cardiometabolic diseases with the risk of conditions unique to females such as breast cancer, endometriosis and pregnancy-related complications is highly understudied. This study aimed to estimate the cross-trait genetic overlap and influence of genetic burden of cardiometabolic traits on health conditions unique to females.

**Methods:** We obtained data for female participants in the Penn Medicine BioBank (PMBB; 21,837 samples) and the electronic MEdical Records and GEnomics (eMERGE; 49,171 samples) network. We examined the relationship between four cardiometabolic phenotypes (body mass index (BMI), coronary artery disease (CAD), type 2 diabetes (T2D) and hypertension (through blood pressure measurements)) and 23 female health conditions by performing four analyses: 1) Cross-trait genetic correlation analyses to compare genetic architecture. 2) Polygenic risk scores (PRS)-based association tests to characterize shared genetic effects on disease risk. 3) Mendelian randomization (MR) for significant associations to assess cross-trait causal relationships. 4) Chronology analyses to visualize the timeline of events unique to groups of females with high and low genetic burden for cardiometabolic traits and highlight the disease prevalence in risk groups by age.

**Results:** We observed high genetic correlation among cardiometabolic and female health conditions. PRS meta-analysis identified 29 significant associations reflecting potential shared biology among common cardiometabolic phenotypes and female health conditions. Significant associations include PRS_BMI_ with endometrial cancer and polycystic ovarian syndrome (PCOS), PRS_CAD_ with breast cancer, and the PRS_T2D_ with gestational diabetes and PCOS. Mendelian randomization provided additional evidence of independent causal effects between T2D and gestational diabetes and CAD and with breast cancer. Our results reflected inverse association between PRS_CAD_ and breast cancer. Lastly, as visualized from chronology analyses, individuals with high PRS are also more likely to develop conditions such as PCOS and gestational hypertension at earlier ages.

**Conclusions:** Polygenic susceptibility to cardiometabolic traits is associated with conditions unique to females. Several of these associations are likely to result from the complex pathophysiology of cardiometabolic risk, and others may reflect potential pleiotropic effects that go beyond cardiometabolic health in females.
