## Supplemental Tables for "Inference of causal relationships based on the genetics of cardiometabolic traits and conditions unique to females in >50,000 participants"

### Sheet: Supplementary Table 1
Supplementary Table 1: ICD codes used to determine cases and controls for cardiometabolic and female health phenotypes
Phenotype	Cases	Controls
Cardiometabolic Phenotypes
Coronary Artery Disease	414.0*, I25.1*	Women without codes from cases
Hypertension	401*, I10*	Women without codes from cases
Type 2 Diabetes	250*, E11*	Women without codes from cases
Women's Health Phenotypes
Placenta abruption, previa	O44.*, O45.*, 641.0, 641.1, 641.2, 667, 762.0, 762.1, 762.2	Z32.01, O80.*, 650, V72.42 (ICD-9)but no code 632.* or O02.* and no codes from cases
Gestational Hypertension	O13.*, 642.4, 642.5, 642.6, 642.7	Z32.01, O80.*, 650, V72.42 (ICD-9), O09.*, V23. *(ICD-9), Z33.1, V22.2 (ICD-9)but no code 632.* or O02.* and no codes from cases
PreEclampsia	O14.*, O11.*, 642.4, 642.5, 642.6, 642.7	Z32.01, O80.*, 650, V72.42 (ICD-9), O09.*, V23. *(ICD-9), Z33.1, V22.2 (ICD-9)but no code 632.* or O02.* and no codes from cases
Poor fetal growth	O36.5*	women with codes O80.*, 650.* but not the code in cases
Excessive fetal growth	036.6*, 656.6, 656.60, 656.63, 656.61	women with codes O80.*, 650.* but not the code in cases
Intrauterine Death	656.4, 656.41, 656.43, O31.2, O36.4. O36.4XX0,O36.4XX1, O36.4XX2, O36.4XX3, O36.4XX4, O36.4XX5, O36.4XX9, 656.4,656.41.656.43 but not with any of codes O35.9XX0, Q95.0, Q95.1, Q95.8,Q95.9	women with codes O80.*, 650.* but not the code in cases
Stillbirth	P95, Z37.1, V27.1 (ICD-10), V27.4 (ICD-10), Z37.4, V27.7(ICD-10), V35 (ICD-9) Z37.7 but not with any of codes O35.9XX0, Q95.0, Q95.1, Q95.8,Q95.9	women with codes O80.*, 650.* but not the code in cases also no code Z35.208
Gestational Diabetes	O24.*, 648.8*	Z32.01, O80.*, 650, V72.42 (ICD-9), O09.*, V23. *(ICD-9), Z33.1, V22.2 (ICD-9) but no code 632.* or O02.* and no codes from cases
Ectopic Pregnancy	633.*, O00.*, V32.42(ICD-9), 761.4, O08.105,O08.806, O08.006, O008.104, O009, P01.4, CPT-codes: 59130, 59140, 59135, 59136, 59120, 59121	Z32.01, O80.*, 650, V72.42 (ICD-9), O09.*, V23. *(ICD-9), Z33.1, V22.2 (ICD-9)but no code 632.* or O02.* and no codes from cases and no codes O09.1, O09.11, O09.12, O09.13, O09.10
Miscarriage	632,O02.1,O31.10X0 but not with any of codes O35.9XX0, Q95.0, Q95.1, Q95.8,Q95.9	Z32.01, O80.*, 650, V72.42 (ICD-9), O09.*, V23. *(ICD-9), Z33.1, V22.2 (ICD-9)but no codes from cases
Uterine fibroid	D25.9, 218.9	Women without codes from cases
Endometriosis	N80.*, 617.*	Women without codes from cases
Polycystic Ovarian Syndrome	E28.2, 256.4	Women without codes from cases
Breast Cancer	C50.*, 174,175,233.0	Women without codes from cases
Vulvar Cancer	C51.*, 184.4	Women without codes from cases
Vaginal Cancer	C52.*, 184.0	Women without codes from cases
Cervical Cancer	C53.*, 180.*	Women without codes from cases
Endometrial cancer	C54.*, 182.*	Women without codes from cases
Uterine cancer	C55.*, 179	Women without codes from cases
Ovarian Cancer	C56.*, 183,186,220,220.0	Women without codes from cases
Postpartum depression	F53.*, O90.6, 648.4*	women with codes O80.*, 650.* but not the code in cases
Preterm birth	O60.1*, 644.765	women with codes O80.*, 650.* but not the code in cases
Postpartum hemorrhage	O72.*, 666.0,666.1,666.2	women with codes O80.*, 650.* but not the code in cases

### Sheet: Supplementary Table 2
Supplementary Table 2: Publicly available female health condition GWAS used in two-sample MR
Phenotype	Ancestry	Source	Sample Size (N cases)	PMID (if applicable)
Breast Cancer	EUR	BCAC	33832	﻿25751625
Endometrial Cancer	EUR	ECAC, E2C2, UKBB	﻿121885	30093612
Gestational Diabetes	EUR	FinnGen	54262
Gestational Hypertension/Preeclampsia	EUR	FinnGen	54262
Polycystic Ovarian Syndrome	EUR	FinnGen	96391

### Sheet: Supplementary Table 3
Supplementary Table 3: PRS PC associations in PMBB and eMERGE
PRS	Group	R2
eMERGE
BMI	All	0.503
	EUR	0.0727
	AFR	0.27
CAD	All	0.11
	EUR	0.0156
	AFR	0.0361
DBP	All	0.352
	EUR	0.135
	AFR	0.182
PP	All	0.346
	EUR	0.0469
	AFR	0.176
SBP	All	0.572
	EUR	0.271
	AFR	0.395
T2D	All	0.598
	EUR	0.174
	AFR	0.374
PMBB
BMI	All	0.602
	EUR	0.00334
	AFR	0.227
CAD	All	0.163
	EUR	0.0106
	AFR	0.0158
DBP	All	0.451
	EUR	0.0423
	AFR	0.102
PP	All	0.517
	EUR	0.0117
	AFR	0.16
SBP	All	0.58
	EUR	0.0284
	AFR	0.198
T2D	All	0.647
	EUR	0.0428
	AFR	0.292

### Sheet: Supplementary Table 4
Supplementary Table 4: One-sample Mendelian randomization using only PRS with no other covariates
Exposure	Outcome	Group	Beta	SE	P value
BMI	Breast Cancer	All	-0.00737	0.0027	0.00629
	Endometrial Cancer	All	6.94e-07	0.000402	0.999
		EUR	0.0014	0.000362	0.000112
	Gestational Diabetes	All	0.0097	0.00731	0.185
		EUR	0.0144	0.00373	0.000108
	Polycystic Ovarian Syndrome	All	0.00264	0.000678	9.79e-05
		EUR	0.00275	0.000387	1.179e-12
CAD	Breast Cancer	All	-0.427	0.0451	3.24e-21
		EUR	-0.2	0.0356	1.75e-08
	Postpartum Depression	EUR	2.62	1.61	0.104
HT (PP)	Gestational Hypertension	All	0.911	0.564	0.106
		EUR	1.73	0.671	0.00976
	Preeclampsia	All	0.915	0.369	0.0132
SBP	Gestational Hypertension	All	0.743	0.287	0.00978
		EUR	0.987	0.432	0.0223
		AFR	0.722	0.296	0.0149
	Preeclampsia	All	0.779	0.0176	9.35e-06
		EUR	0.637	0.165	0.000119
		AFR	0.853	0.314	0.00658
T2D	Breast Cancer	All	-0.182	0.0506	0.000315
		EUR	-0.114	0.0223	3.06e-07
	Gestational Diabetes	All	1.05	0.165	2.11e-10
		EUR	1.59	0.252	2.59e-10
	Gestational Hypertension	All	0.976	0.251	0.000102
		EUR	0.865	0.272	0.00146
	Polycystic Ovarian Syndrome	All	0.058	0.00717	5.67e-16
		EUR	0.0625	0.0108	5.95e-09
		AFR	0.0246	0.0244	0.312
	Postpartum Depression	All	1.33	0.77	0.0839
